# Comprehensive Druggable Genome-Wide Mendelian Randomization Reveals Therapeutic Targets for Kidney Diseases

**DOI:** 10.1101/2024.06.01.24308209

**Authors:** Zhihang Su, Qijun Wan

## Abstract

**Background:** Kidney diseases, including membranous nephropathy (MN), IgA nephropathy (IgAN), and chronic kidney disease (CKD), pose significant global health challenges due to their high prevalence and severe outcomes. There is still an urgent need to discover new targets for treating kidney diseases. Mendelian randomization (MR) has been widely used to repurpose licensed drugs and discover novel therapeutic targets. Thus, we aimed to identify novel therapeutic targets for Kidney diseases and analyze their pathophysiological mechanisms and potential side effects.

**Methods:** Integrated with currently available druggable genes, Summary-data-based MR (SMR) analysis was conducted to estimate the causal effects of blood expression quantitative trait loci (eQTLs) on kidney diseases. A study was replicated using distinct blood eQTL and diseases genome-wide association study (GWAS) data sources to validate the identified genes. The eQTL data was obtained from eQTLGen and GTEx v8.0, with sample sizes of 31,684 and 15,201, respectively. The data on kidney diseases was sourced from the Kiryluk Lab, CKDgen, and the Finngen consortium, with sample sizes ranging from 7,979 to 412,181. Subsequently, reverse two-sample MR and colocalization analysis were employed for further validation. Finally, the potential side effects of the identified key genes in treating kidney diseases were assessed using phenome-wide MR and mediation MR.

**Results:** After correcting for the false discovery rate, a total of 20, 23, and 6 unique potential genes were found to have causal relationships with MN, IgAN, and CKD, respectively. Among them, MN showed validated associations with one gene (HCG18), IgAN demonstrated associations with four genes (AFF3, CYP21A2, DPH3, HLA-DRB5), and chronic kidney disease (CKD) displayed an association with one gene (HLA-DQB1-AS1). Several of these key genes are druggable genes. Further phenome-wide MR analysis revealed that certain genes may be associated with diabetes, fat metabolism, and infectious diseases, suggesting that these factors could potentially serve as mediators.

**Conclusions:** This study presents genetic evidence that supports the potential therapeutic benefits of targeting these key genes for treating kidney diseases. This is significant in prioritizing the development of drugs for kidney diseases.
