## Supplementary material for "Comprehensive Druggable Genome-Wide Mendelian Randomization Reveals Therapeutic Targets for Kidney Diseases": Table 1

Druggability	Tier	MN
		eQTLgen								Colocalization		TSMR		Reverse TSMR	GTEx(v8)
		GENE ID	GENE	P	HEIDI	OR	or_lci95	or_uci95	FDR	PPH3	PPH4	method	P	Reverse casuality	P	HEIDI	or	or_lci95	or_uci95
	1	ENSG00000231074	HCG18	9.79E-05		0.182241964	0.077387637	0.429165883	0.015558294	1	6.91E-24	Wald ratio	0.001043138	F	1.32E-05	8.74E-16	0.567532649	0.439856826	0.732268521
1	2	ENSG00000108839	ALOX12	0.000217986	0.08784276	0.233069171	0.107688655	0.504428608	0.033214698	0.016895174	0.928464284	Inverse variance weighted	0.953490477	F	0.000217986	0.08784276	0.233069171	0.107688655	0.504428608
1	2	ENSG00000158406	H4C8	1.28E-05	0.6396565	2.322734139	1.590701192	3.391645087	0.002310208	1	3.47E-28	Inverse variance weighted	0.934045793	F	0.000103011	0.000195855	2.816823974	1.670166096	4.750723489
1	2	ENSG00000186470	BTN3A2	6.13E-25	0.3181182	0.6191944	0.565281906	0.678248678	6.04E-22	0.062921476	0.937070091	Inverse variance weighted (multiplicative random effects)	0.56070283	F	1.06E-21	0.00877146	0.540118888	0.476108438	0.612735231
	2	ENSG00000224597	SVIL-AS1	0.000516242	0.6099854	1.303142949	1.122226538	1.513225262	0.07000048	0.0289399	0.853502282			F	0.00101844	0.9651044	1.494013317	1.175810762	1.898329103
1	2	ENSG00000101336	HCK	0.000572432	0.3563274	2.092256189	1.374580179	3.184634864	0.076221166	0.067103489	0.822366989	Inverse variance weighted	0.013470327	F	NA	NA	NA	NA	NA
	2	ENSG00000119203	CPSF3	0.000295918	0.9968047	2.790944307	1.600763783	4.866033457	0.043736725	0.085788816	0.867976086	Wald ratio	0.000167255	F	NA	NA	NA	NA	NA
	2	ENSG00000196812	ZSCAN16	1.27E-20	0.05582387	14.43159644	8.227531579	25.3139078	7.91E-18	1	8.06E-12	Wald ratio	0.028864792	F	NA	NA	NA	NA	NA
	2	ENSG00000261468	RP11-1024P17.1 (GADL1)	0.000488831	0.416217	1.42186018	1.166630501	1.732927751	0.066897455	0.210465955	0.705304767	Inverse variance weighted	0.00839524	F	0.2647681	0.2238668	1.367237116	0.789027046	2.369167624
	3	ENSG00000124549	BTN2A3P	0.000153271	0.4776943	7.578611474	2.655783726	21.62651699	0.023845679	0.159269989	0.840730011			F	NA	NA	NA	NA	NA
	3	ENSG00000159314	ARHGAP27	0.000434464	0.1124958	0.431000512	0.269677899	0.688827088	0.061743976	0.021207635	0.882863421			F	NA	NA	NA	NA	NA
	3	ENSG00000166816	LDHD	0.000485652	0.3895395	0.160238812	0.057276515	0.448289791	0.066897455	0.203543305	0.509756034	Inverse variance weighted	0.083601004	F	NA	NA	NA	NA	NA
	3	ENSG00000197279	ZNF165	1.27E-12	0.2120962	123.4282481	32.65090325	466.5883913	4.16E-10	0.999945343	5.47E-05	Wald ratio	0.437822133	F	NA	NA	NA	NA	NA
	3	ENSG00000197914	HIST1H4K	2.03E-10	0.1149903	0.125617965	0.06627605	0.238093144	5.66E-08	0.942055891	0.057944109			F	NA	NA	NA	NA	NA
1	3	ENSG00000204386	NEU1	1.62E-13		0.000887484	0.00013717	0.005741967	6.00E-11	0.999999999	1.12E-09			F	NA	NA	NA	NA	NA
	3	ENSG00000204564	C6orf136	0.00012955		0.110613847	0.035820838	0.341572775	0.020369717	1	5.50E-19			F	NA	NA	NA	NA	NA
1	3	ENSG00000204613	TRIM10	2.63E-25	0.1354621	0.007649079	0.00305162	0.019172903	2.78E-22	0.994854583	0.005145417	Inverse variance weighted	0.300591801	F	NA	NA	NA	NA	NA
	3	ENSG00000248290	TNXA	1.23E-32	0.09813675	0.129627542	0.092579943	0.181500433	1.81E-29	1	1.56E-12			F	0.2647681	0.2238668	1.367237116	0.789027046	2.369167624
	3	ENSG00000268518	MYREM	3.01E-06	0.1846975	1.787442809	1.400812128	2.28078536	0.00057699	0.015058746	0.98379386			F	NA	NA	NA	NA	NA
	4	ENSG00000204650	CRHR1-IT1	0.000426648	0.4215201	1.958688272	1.347514683	2.847063408	0.061221946	0.167785561	0.031483144	Inverse variance weighted	0.847204344	F	0.3132143	0.9835763	1.094362388	0.918443009	1.30397752
Druggability	Tier	IgAN																		Finngen R10 IgAN
		eQTLgen								Colocalization		TSMR		Reverse TSMR	GTEx(v8)					eQTLgen					GTEx(v8)
		GENE ID	GENE	P	HEIDI	OR	or_lci95	or_uci95	FDR	PPH3	PPH4	methods	P	Reverse casuality	P	HEIDI	or	or_lci95	or_uci95	P	HEIDI	or	or_lci95	or_uci95	P	HEIDI	or	or_lci95	or_uci95
	1	ENSG00000154813	DPH3	0.00016399	0.277643	0.535025965	0.386470384	0.740684915	0.055206289	0.018911092	0.919333623	Wald ratio	0.000139235	F	0.008960853	0.3799531	0.429956602	0.228305051	0.809717871	0.02231624	0.4021341	0.530227033	0.307686042	0.913725903	0.340458	0.242549	0.563453201	0.173219608	1.83281508
1	1	ENSG00000231852	CYP21A2	5.53E-05	0.2448465	0.583626532	0.449217508	0.758251678	0.025741608	0.999988064	1.19E-05	Wald ratio	0.004884132	F	0.01737017	0.0525234	0.745587337	0.585386902	0.949629168	0.01871839	0.2147962	0.588743897	0.378550831	0.915648172	0.000367261	0.8650066	0.593026614	0.444863743	0.790535464
1	1	ENSG00000198502	HLA-DRB5	3.89E-11	0.2570278	0.726890087	0.661270472	0.799021309	5.90E-07	1	1.27E-12	Inverse variance weighted (multiplicative random effects)	0.006594967	F	0.000777972	0.4196011	0.685464204	0.549951185	0.854368875	0.000300777	0.006283865	0.77841148	0.6795452	0.891661706	0.000329815	0.6724532	0.730540214	0.615479165	0.867111405
	1	ENSG00000144218	AFF3	8.54E-05	0.2102311	0.735922106	0.631529659	0.857570723	0.034980159	0.201259436	0.777203226	Inverse variance weighted	0.022640112	F	0.04030428	0.129336	0.546219156	0.306435851	0.973630744	0.5272011	0.9850422	0.893976313	0.631602019	1.265343719	0.5350303	0.9821727	0.731623677	0.272584757	1.963694563
	2	ENSG00000267249	RP11-973H7.3	0.0002265	0.2663859	0.52544277	0.373229622	0.739732563	0.068624909	0.076040217	0.844019867	Wald ratio	7.48E-05	F	NA	NA	NA	NA	NA	0.07845069	0.04132917	0.607328165	0.348498762	1.058389698	NA	NA	NA	NA	NA
	2	ENSG00000219891	ZSCAN12P1	0.000111857	0.3639992	0.752525798	0.651442847	0.869293568	0.042363194	0.881732003	0.11458739	Wald ratio	8.74E-05	F	NA	NA	NA	NA	NA	0.2230195	0.03362791	1.174924629	0.906567055	1.522720108	NA	NA	NA	NA	NA
	2	ENSG00000219392	RP1-265C24.5	8.04E-05	0.7796938	1.448215342	1.204722666	1.740921572	0.033851337	0.870613016	0.125709904			F	0.000470948	0.7899739	1.500427399	1.195207057	1.883591939	0.2216429	0.02808871	0.817139869	0.591078999	1.129658755	0.2499572	0.01193465	0.808956608	0.563714907	1.160889637
1	2	ENSG00000076555	ACACB	0.000147595	0.5302926	0.783994715	0.691401305	0.888988361	0.050816356	0.660912278	0.150911949			F	0.000263126	0.9048517	0.73249849	0.619715766	0.86580666	0.6224615	0.2740546	0.939676417	0.733518148	1.203776309	0.4409543	0.3341476	0.885859428	0.65085669	1.205713852
	2	ENSG00000148396	SEC16A	5.43E-05	0.144202	0.651436731	0.529047002	0.802140098	0.025741608	0.999124646	0.000848098			F	0.02458016	0.03185345	0.775778684	0.6217257	0.968003361	0.2053337	0.3829173	0.779774113	0.530619185	1.145920999	0.6622999	0.0235093	0.929531484	0.669638088	1.290292169
1	2	ENSG00000231389	HLA-DPA1	3.39E-09	0.05448666	1.41506434	1.261201684	1.587697758	1.28E-05	0.983279981	0.016719949			T	0.1897427	0.5337446	0.729631987	0.455503463	1.168734991	0.002269987	0.4183016	1.503931982	1.157252475	1.954466683	0.8026539	0.8667279	0.866542607	0.281769747	2.664927999
	2	ENSG00000204314	PRRT1	6.39E-07	0.1207269	0.059125085	0.019421471	0.179995412	0.000806563	0.051306827	0.948693139			F	NA	NA	NA	NA	NA	8.58E-05	0.8114259	0.050270845	0.011303635	0.223570357	NA	NA	NA	NA	NA
1	2	ENSG00000204386	NEU1	3.56E-06	NA	11.68574824	4.132611287	33.04368652	0.002616048	0.999994787	5.21E-06			F	NA	NA	NA	NA	NA	0.000599591		9.904111758	2.673477127	36.69058123	NA	NA	NA	NA	NA
	2	ENSG00000196850	PPTC7	3.93E-05	0.5940994	3.131837835	1.817448946	5.396799863	0.022029008	0.152676187	0.842089674			F	NA	NA	NA	NA	NA	0.003008301	0.9679376	5.025927429	1.729714628	14.60353408	NA	NA	NA	NA	NA
1	2	ENSG00000122986	HVCN1	6.99E-05	0.9223682	2.027012431	1.430915029	2.871434929	0.030250536	0.47025157	0.513944951			T	NA	NA	NA	NA	NA	0.0052033	0.8500987	3.347420335	1.434324261	7.812196451	NA	NA	NA	NA	NA
1	2	ENSG00000204371	EHMT2	2.22E-08	0.0980712	0.084431055	0.035512606	0.20073444	6.72E-05	0.009021577	0.990978412			T	NA	NA	NA	NA	NA	0.01286452	0.3933267	0.181376554	0.047248338	0.696266911	NA	NA	NA	NA	NA
1	2	ENSG00000204444	APOM	0.000216356	0.07204442	3.990194593	1.916694408	8.306829103	0.068443522	0.999997987	2.01E-06			F	NA	NA	NA	NA	NA	0.02264915	0.2012001	3.901690809	1.210117763	12.57992538	NA	NA	NA	NA	NA
	3	ENSG00000179862	CITED4	0.000221383	0.1620612	1.267794783	1.117793271	1.437925647	0.068443522	0.07244858	0.016705814			F	0.00036005	0.4854787	1.431916848	1.175607553	1.744107424	0.218783	0.4217019	0.857089442	0.670322057	1.095894582	0.220606	0.536502	0.791891414	0.545154783	1.150300854
	3	ENSG00000082898	XPO1	0.000128926	0.1899265	0.060627906	0.014436517	0.254614256	0.0465022	0.03796208	0.959827072			F	NA	NA	NA	NA	NA	0.06860475	0.2460671	8.671744659	0.848010382	88.67716364	NA	NA	NA	NA	NA
1	3	ENSG00000241404	EGFL8	7.80E-08	0.07379236	0.179225588	0.095716847	0.335592034	0.000147634	0.999909909	9.01E-05			F	NA	NA	NA	NA	NA	0.1167086	0.2036013	0.474772755	0.187190415	1.204170466	NA	NA	NA	NA	NA
	3	ENSG00000247121	CTD-2260A17.2	0.000128572	0.1476452	0.551410907	0.406580767	0.747831705	0.0465022	0.455244931	0.527891221			F	NA	NA	NA	NA	NA	0.122847	0.5571077	0.663955599	0.394639417	1.117062866	NA	NA	NA	NA	NA
1	3	ENSG00000134352	IL6ST	6.37E-06	0.09962103	8.599207089	3.378130061	21.88973225	0.004185123	0.976063909	0.005702481			F	NA	NA	NA	NA	NA	0.2310723	0.8128587	2.444557195	0.56607037	10.55674382	NA	NA	NA	NA	NA
	4	ENSG00000164512	ANKRD55	5.32E-07	0.4888284	1.480051671	1.269750078	1.725184339	0.000733182	0.172364898	0.021382944			F	NA	NA	NA	NA	NA	0.2279407	0.4511403	1.176895454	0.9031178	1.533668043	NA	NA	NA	NA	NA
	4	ENSG00000196812	ZSCAN16	3.63E-06	0.1471917	0.443598236	0.314490226	0.625709095	0.002616048	0.200930047	0.798228985			F	NA	NA	NA	NA	NA	0.4338622	0.01405182	0.717657388	0.312655279	1.647284278	NA	NA	NA	NA	NA
Druggability	Tier	Finnegen R10 CKD																		ieu-a-1102										ebi-a-GCST003374
		eQTLgen								Colocalization		Twosample MR		Reverse TSMR	GTEx(v8)					eQTLgen					GTEx(v8)					eQTLgen					GTEx(v8)
		GENE ID	GENE	P	HEIDI	OR	or_lci95	or_uci95	FDR	PPH3	PPH4	methods	P	Reverse casuality	P	HEIDI	or	or_lci95	or_uci95	P	HEIDI	or	or_lci95	or_uci95	P	HEIDI	or	or_lci95	or_uci95	P	HEIDI	or	or_lci95	or_uci95	P	HEIDI	or	or_lci95	or_uci95
	2	ENSG00000223534	HLA-DQB1-AS1	1.88E-07	0.1275249	0.91759469	0.888388994	0.947760521	0.000354343	0.074642928	0.037602797	Inverse variance weighted	0.006118065	F	1.52E-06	0.04400555	0.853233525	0.799783078	0.910256128	0.8828417	0.5200277	0.997238081	0.961221665	1.034604012	0.5766043	0.5959224	0.979210641	0.90959534	1.054153906	0.8828417	0.5200277	0.997238081	0.961221665	1.034604012	0.5766043	0.6401293	0.979210641	0.90959534	1.054153906
	3	ENSG00000070087	PFN2	6.22E-05	0.1598073	0.879792671	0.826336559	0.936706885	0.062584943	0.071968358	0.007067638	Inverse variance weighted	0.079131207	F	0.000890648	0.2708146	0.766880724	0.655747039	0.896848952	0.6754063	0.8622437	0.985415401	0.919927007	1.055565827	0.6512135	0.9480208	0.968114804	0.841225074	1.11414448	0.5664369	0.8440386	0.981312321	0.920021805	1.046685922	0.6512135	0.9480208	0.968114804	0.841225074	1.11414448
	3	ENSG00000213676	ATF6B	3.57E-07	0.6895325	1.558274314	1.313632194	1.848476954	0.00053861	0.07514895	0.024619696	Wald ratio	0.207344882	F	NA	NA	NA	NA	NA	0.04373199	0.5165698	1.22013438	1.005604813	1.48043037	NA	NA	NA	NA	NA	0.04373199	0.5165698	1.22013438	1.005604813	1.48043037	NA	NA	NA	NA	NA
1	3	ENSG00000244731	C4A	4.35E-08	0.09323831	0.778146865	0.711329333	0.851240791	0.000119806	0.105837759	0.018328862	Inverse variance weighted	0.266584987	F	0.000372662	0.1004088	0.903215595	0.853971007	0.955299893	0.4535251	0.4633051	1.039055783	0.940004655	1.148544228	0.03619567	0.8299671	0.941293016	0.889486899	0.996116461	0.4535251	0.4633051	1.039055783	0.940004655	1.148544228	0.03619567	0.8299671	0.941293016	0.889486899	0.996116461
1	4	ENSG00000204386	NEU1	1.86E-05		0.482881499	0.345997697	0.673919346	0.021664272	0.036667841	0.025955298	Wald ratio	0.206750121	F	NA	NA	NA	NA	NA	0.8061903	NA	0.963511361	0.715965885	1.296645779	NA	NA	NA	NA	NA	0.8061903		0.963511361	0.715965885	1.296645779	NA	NA	NA	NA	NA
	4	ENSG00000248290	TNXA	1.42E-07	0.09115153	0.801575591	0.738193486	0.870399752	0.000306255	0.042540808	0.019830999	Wald ratio	0.313512826	F	NA	NA	NA	NA	NA	0.8915387	NA	0.994179107	0.914158077	1.081204797	NA	NA	NA	NA	NA	0.8915387		0.994179107	0.914158077	1.081204797	NA	NA	NA	NA	NA
